# Most clinical trials involving American children that violated FDAAA legal reporting requirements had not published outcomes in the scientific literature

**DOI:** 10.1101/2023.01.17.23284683

**Authors:** Till Bruckner, Samruddhi Yerunkar, Okan Basegmez, Ronak Borana, Belén Chavarría, Mayra Velarde, Nicholas J. DeVito

## Abstract

Non-publication, incomplete publication and excessively slow publication of clinical trial outcomes contribute to research waste and can harm patients. In this cohort study, we used public ClinicalTrials.gov registry records to identify 81 paediatric clinical trials in the United States that appear to have violated the FDA Amendments Act 2007 (FDAAA) reporting requirements. We then searched the literature for the outcomes of these 81 trials and contacted trial sponsors about the status of results.

We found that only 22/81 trials (27.2%) had made their results public in a full-length peer-reviewed publication, and that only 8/81 (9.9%) trials had done so within one year of their primary completion date. Our findings highlight the need for US Food and Drug Administration and the National Institutes of Health to systematically monitor FDAAA compliance and enforce reporting requirements.
