## Supplementary material for "Most clinical trials involving American children that violated FDAAA legal reporting requirements had not published outcomes in the scientific literature": Dataset of 81 FDAAA paediatric trials

### Sheet: ctg_output_2022-09-08_acts_pact
Trial ID	primary_completion_date	due_date	last_updated_date	last_verified_date	Company or institution	Sponsor name comments	sponsor_type	phase	location	study_status	collaborators	start_date	intervention_types	minimum_age	maximum_age	Medical condition(s)	Patients	enrollment_type	publication (hyperlink)	date of publication (DD/MM/YYYY)	Days to journal publication from primary completion date	Journal publication	Partial or non-journal publication	No publication	Summary results uploaded onto Ctgov	Contacted sponsor	Response from sponsor	Comments	Current status	Order
NCT02844933	2019-06-10	2020-06-10	2020-11-11	2020-11-01	Benuvia Therapeutics Inc.		Industry	Phase 2	{"country": "United States"}	Terminated		2018-06-06	['Drug', 'Drug']	8	17	Prader-Willi Syndrome	7	Actual			N/A			1	2022-11-22	1			Results now on registry	1
NCT03336242	2019-06-03	2020-06-03	2020-11-11	2020-11-01	Benuvia Therapeutics Inc.		Industry	Phase 2	{"country": "United States"}	Terminated		2017-12-15	['Drug']	3	17	Childhood Absence Epilepsy	20	Actual			N/A			1	2022-11-23	1			Results now on registry	1
NCT03355300	2019-06-10	2020-06-10	2020-11-11	2020-11-01	Benuvia Therapeutics Inc.		Industry	Phase 2	{"country": "United States"}	Terminated		2018-02-20	['Drug']	3	17	Childhood Absence Epilepsy	6	Actual			N/A			1	2022-11-23	1			Results now on registry	1
NCT03458416	2019-06-10	2020-06-10	2020-11-11	2020-11-01	Benuvia Therapeutics Inc.		Industry	Phase 2	{"country": "United States"}	Terminated		2018-09-06	['Drug']	8	17	Prader-Willi Syndrome	7	Actual			N/A			1	2022-11-23	1			Results now on registry	1
NCT03785587	2019-09-06	2020-09-06	2021-08-23	2021-08-01	Botanix Pharmaceuticals	Originally listed as Brickell Biotech, Inc which was rebranded 2022 as Fresh Tracks Therapeutics	Industry	Phase 2	{"country": "United States"}	Completed		2018-12-21	['Drug']	9	16	Primary Axillary Hyperhidrosis	25	Actual			N/A			1	2022-12-22	1	1	Fresh Tracks stated that it is "no longer the sponsor"; registry was updated 21 Dec to list Botanix Pharmaceuticals as sponsor	Results now on registry	1
NCT03734861	2020-08-31	2021-08-31	2020-09-24	2020-01-01	Connecticut Children's Medical Center		Other	N/A	{"country": "United States"}	Completed		2018-03-01	['Device', 'Other']	8	17	Asthma	75	Actual	https://pubmed.ncbi.nlm.nih.gov/33644492/		N/A		1		2022-09-29	1		Partial: Preliminary analysis of 43 participants (actual sample size:75)	Results now on registry	1
NCT03762317	2020-12-31	2021-12-31	2019-02-18	2019-02-01	Hennepin County Medical Center, Minneapolis		Other	Phase 4	{"country": "United States"}	Suspended		2018-04-30	['Drug', 'Drug']	0.692308	0.865385	Neonatal Abstinence Syndrome	32	Anticipated			N/A			1	2022-11-21	1	1	Sponsor stated that the trial "was not linked with our institutional account in the Clinicaltrials.gov system so we were not aware the record needed updating"	Results now on registry	1
NCT03992261	2019-12-30	2020-12-30	2020-01-14	2020-01-01	Mayne Pharma International Pty Ltd, Australia	Headquartered in Australia but has a US branch	Industry	Phase 4	{"country": ["Georgia", "Poland", "Ukraine", "United States"]}	Completed		2019-06-14	['Drug']	12	17	Plaque Psoriasis	23	Actual			N/A			1	2022-12-20	1	1	Sponsor stated that they thought that results had already been made public and that they will follow up	Results now on registry	1
NCT04106557	2020-11-02	2021-11-02	2020-11-16	2020-11-01	Ovid Therapeutics Inc.		Industry	Phase 3	{"country": ["Australia", "Germany", "Israel", "Netherlands", "United States"]}	Completed		2019-09-09	['Drug', 'Drug']	2	12	Angelman Syndrome	104	Actual	https://angelmansyndromenews.com/news/ov101-for-angelman-failed-to-meet-neptune-primary-endpoint-ovid-therapeutics-will-suspend-development/		N/A			1	2022-11-15	1	1	Blog post; sponsor flagged additional 'grey' publication and stated that journal article is in progress	Results now on registry	1
NCT02677519	2017-04-30	2018-04-30	2016-08-24	2016-08-01	Rhodes Pharmaceuticals, L.P.		Industry	Phase 4	{"country": "United States"}	Unknown status		2016-09-30	['Drug']	4	6	Attention Deficit Hyperactivity Disorder (ADHD)	120	Anticipated	https://pubmed.ncbi.nlm.nih.gov/33892111/	2021-04-20	1451	1			2022-09-08	1			Results now on registry	1
NCT02683265	2017-11-02	2018-11-02	2021-11-10	2021-11-01	Rhodes Pharmaceuticals, L.P.		Industry	Phase 4	{"country": "United States"}	Completed		2016-04-25	['Drug', 'Drug']	4	6	Attention Deficit Hyperactivity Disorder (ADHD)	132	Actual	https://www.ncbi.nlm.nih.gov/pmc/articles/PMC7047252/	2020-02-28	848	1			2022-12-12	1	1	Sponsor flagged publication that our first search had not located	Results now on registry	1
NCT04588519	2020-12-01	2021-12-01	2021-11-05	2021-11-01	Spark Biomedical, Inc.		Industry	N/A	{"country": "United States"}	Completed	{"agency": "Medical University of South Carolina", "agency_class": "Other"}	2020-05-30	['Device']	0.634615	1	Neonatal Abstinence Syndrome	8	Actual	https://www.frontiersin.org/articles/10.3389/fnhum.2021.648556/full	2021-03-08	97	1			2022-09-23				Results now on registry	1
NCT02340169	2019-11-22	2020-11-22	2020-04-21	2020-04-01	Sun Pharma	Originally Taro Pharmaceuticals USA, following M&A now Sun Pharma	Industry	Phase 4	{"country": "United States"}	Completed		2015-01-23	['Drug']	2	17	Plaque Psoriasis	129	Actual			N/A			1	2022-12-02	1			Results now on registry	1
NCT02752191	2021-04-30	2022-04-30	2020-03-26	2020-03-01	University of California, Los Angeles [IIT]	IIT conducted at University of California, Los Angeles	Other	Phase 4	{"country": "United States"}	Unknown status		2016-04-30	['Drug', 'Drug']		6	Pediatric Congenital Heart Disease	120	Anticipated			N/A			1	2022-11-22	1			Results now on registry	1
NCT05251740	2021-07-08	2022-07-08	2022-02-11	2022-02-01	University of St. Augustine for Health Sciences		Other	N/A	{"country": "United States"}	Completed		2021-05-06	['Device']	9	9	Spina Bifida With Hydrocephalus	1	Actual			N/A			1	2022-11-29	1			Results now on registry	1
NCT04084171	2019-10-23	2020-10-23	2020-02-06	2020-02-01	University of Virginia		Other	N/A	{"country": "United States"}	Completed	[{"agency": "DexCom, Inc.", "agency_class": "Industry"}, {"agency": "Tandem Diabetes Care, Inc.", "agency_class": "Industry"}]	2019-09-26	['Device']	2	6	Type 1 Diabetes	12	Actual	https://www.liebertpub.com/doi/full/10.1089/dia.2020.0507	2021-04-20	545	1			2022-10-28				Results now on registry	1
NCT03844269	2020-01-01	2021-01-01	2019-09-24	2019-09-01	Akili Interactive Labs, Inc.		Industry	N/A	{"country": "United States"}	Unknown status		2019-05-10	['Device']	8	12	Attention Deficit Hyperactivity Disorder (ADHD)	30	Anticipated	https://pubmed.ncbi.nlm.nih.gov/34972140/	2021-12-31	730	1							Results in peer-reviewed journal	2
NCT03360643	2020-07-31	2021-07-31	2021-08-03	2021-08-01	Children's Hospitals and Clinics of Minnesota		Other	N/A	{"country": "United States"}	Completed		2017-11-15	['Diagnostic Test', 'Diagnostic Test']		6	Intussusception	256	Actual	https://www.sciencedirect.com/science/article/abs/pii/S0196064421003401?via%3Dihub#preview-section-snippets	2021-11-01	458	1							Results in peer-reviewed journal	2
NCT02010034	2019-02-05	2020-02-05	2019-02-05	2019-02-01	Children's Medical Center Dallas		Other	N/A	{"country": "United States"}	Completed		2013-08-31	['Drug']		10	Liver Disease	15	Anticipated	https://www.sciencedirect.com/science/article/abs/pii/S0022346817306528?via%3Dihub	2018-01-01	N/A	1							Results in peer-reviewed journal	2
NCT01327079	2017-12-31	2018-12-31	2018-07-25	2018-07-01	Children's National Research Institute [IIT]	IIT conducted at Children's National Research Institute	Other	Phase 1/Phase 2	{"country": "United States"}	Completed		2010-12-31	['Drug', 'Drug']	0.423077	0.826923	Critically Ill Premature Newborn	60	Actual	https://bpspubs.onlinelibrary.wiley.com/doi/full/10.1111/bcp.13906	2019-04-10	465	1							Results in peer-reviewed journal	2
NCT02102698	2019-12-31	2020-12-31	2017-04-04	2016-11-01	Emalex Biosciences	Originally by Psyadon Pharma, following M&A now Emalex (Paragon group)	Industry	Phase 2	{"country": "United States"}	Unknown status		2014-03-31	['Drug']	7	17	Tourette's Syndrome	40	Actual	https://movementdisorders.onlinelibrary.wiley.com/doi/10.1002/mds.27457	2018-09-07	N/A	1				1	1	Company acquired trial's original sponsor, will seek to upload results; sponsor was accidentally contacted	Results in peer-reviewed journal	2
NCT04003207	2020-06-05	2021-06-05	2020-06-11	2020-06-01	Icahn School of Medicine at Mount Sinai [IIT]	IIT conducted at Icahn School of Medicine at Mount Sinai	Other	Phase 2	{"country": "United States"}	Completed		2019-09-13	['Drug']	2	12	Phelan McDermid Syndrome	6	Actual	https://pubmed.ncbi.nlm.nih.gov/35093163/	2022-01-29	603	1							Results in peer-reviewed journal	2
NCT04388774	2021-06-08	2022-06-08	2021-06-28	2021-06-01	Icahn School of Medicine at Mount Sinai [IIT]	IIT conducted at Icahn School of Medicine at Mount Sinai	Other	Phase 1/Phase 2	{"country": "United States"}	Completed		2020-08-19	['Drug']	5	12	ADNP Syndrome	10	Actual	https://www.sciencedirect.com/science/article/pii/S2666247722000549	2022-10-13	492	1							Results in peer-reviewed journal	2
NCT03348618	2019-11-30	2020-11-30	2019-11-15	2019-03-01	IMMUNOe Research Centers		Industry	Phase 4	{"country": "United States"}	Unknown status	{"agency": "Octapharma", "agency_class": "Industry"}	2017-11-24	['Biological']	4	16	Neuropsychiatric Disorders	21	Anticipated	https://www.ncbi.nlm.nih.gov/pmc/articles/PMC7984935/	2021-02-18	446	1							Results in peer-reviewed journal	2
NCT02714972	2017-03-31	2018-03-31	2017-05-09	2017-05-01	Jaeb Center for Health Research		Other	Phase 2	{"country": "United States"}	Completed	{"agency": "National Institute of Diabetes and Digestive and Kidney Diseases (NIDDK)", "agency_class": "NIH"}	2016-05-31	['Device']	6	14	Type 1 Diabetes	35	Actual	https://onlinelibrary.wiley.com/doi/full/10.1111/pedi.12603	2017-11-20	234	1							Results in peer-reviewed journal	2
NCT02912728	2019-06-30	2020-06-30	2020-10-02	2020-10-01	Jaeb Center for Health Research		Other	N/A	{"country": "United States"}	Completed	[{"agency": "The Leona M. and Harry B. Helmsley Charitable Trust", "agency_class": "Other"}, {"agency": "Indiana University School of Medicine", "agency_class": "Other"}]	2017-01-30	['Behavioral', 'Device']	2	7	Type 1 Diabetes Mellitus	143	Actual	https://www.ncbi.nlm.nih.gov/pmc/articles/PMC9065795/	2020-03-17	261	1							Results in peer-reviewed journal	2
NCT02912845	2019-11-13	2020-11-13	2021-08-31	2019-02-01	Kamada, Ltd.		Industry	Phase 3	{"country": "United States"}	Completed	{"agency": "Kedrion S.p.A.", "agency_class": "Industry"}	2016-08-01	['Drug']	0	17	Rabies	30	Actual	https://clinicaltrials.gov/ct2/show/NCT02912845?term=NCT02912845&draw=2&rank=1	2021-02-09	454	1							Results in peer-reviewed journal	2
NCT04181632	2020-11-30	2021-11-30	2021-01-21	2021-01-01	Nemours Children's Health		Other	N/A	{"country": "United States"}	Suspended		2019-05-20	['Device', 'Device', 'Device']	4	17	Allergy	100	Anticipated	https://www.sciencedirect.com/science/article/abs/pii/S1081120621006499	2021-11-01	336	1							Results in peer-reviewed journal	2
NCT01919515	2017-06-30	2018-06-30	2014-10-07	2014-10-01	NuSmile, Ltd.		Industry	N/A	{"country": "United States"}	Unknown status		2013-04-30	['Device', 'Device']	3	7	Dental Caries	50	Anticipated	https://www.ingentaconnect.com/content/aapd/pd/2018/00000040/00000004/art00003	2018-07-01	366	1							Results in peer-reviewed journal	2
NCT03262610	2018-01-31	2019-01-31	2021-12-13	2021-12-01	Rhythm Pharmaceuticals, Inc.		Industry	Phase 2	{"country": "United States"}	Completed		2017-08-15	['Drug']	15	15	Hypertriglyceridemia, Obesity	1	Actual	https://www.ncbi.nlm.nih.gov/pmc/articles/PMC7159256/	2020-03-25	784	1							Results in peer-reviewed journal	2
NCT03085329	2018-10-31	2019-10-31	2017-03-20	2017-03-01	Seattle Children's Hospital		Other	N/A	{"country": "United States"}	Unknown status	{"agency": "Nationwide Children's Hospital", "agency_class": "Other"}	2017-02-10	['Device', 'Device']		0.576923	Premature Birth	220	Anticipated	https://www.nature.com/articles/s41372-020-0690-5	2020-05-20	567	1							Results in peer-reviewed journal	2
NCT04587934	2021-06-30	2022-06-30	2021-12-10	2020-10-01	Sharp HealthCare		Other	N/A	{"country": "United States"}	Completed	[{"agency": "GE Healthcare", "agency_class": "Industry"}, {"agency": "Sharp Mary Birch Hospital for Women & Newborns", "agency_class": "Other"}]	2021-02-01	['Device', 'Other']	0.442308	0.615385	Extremely Low Birth Weight, Extreme Prematurity	42	Actual	https://www.sciencedirect.com/science/article/abs/pii/S0022347621010374?via%3Dihub	2021-10-27	119	1							Results in peer-reviewed journal	2
NCT03537144	2018-09-30	2019-09-30	2019-11-27	2018-05-01	University of Tennessee		Other	Phase 3	{"country": "United States"}	Terminated		2016-06-30	['Drug', 'Drug']	0.423077	0.615385	Patent Ductus Arteriosus	37	Actual	https://www.nature.com/articles/s41372-020-0694-1#Sec7	2020-05-21	599	1							Results in peer-reviewed journal	2
NCT02024581	2017-09-30	2018-09-30	2019-04-11	2019-04-01	ViroXis Corporation		Industry	Phase 2	{"country": "United States"}	Terminated		2016-02-29	['Drug', 'Drug']	2	17	Molluscum Contagiosum	27	Actual	https://www.ncbi.nlm.nih.gov/pmc/articles/PMC5854648/	2018-03-09	160	1							Results in peer-reviewed journal	2
NCT02076893	2017-02-28	2018-02-28	2017-02-07	2017-02-01	Children's Hospitals and Clinics of Minnesota		Other	Phase 4	{"country": "United States"}	Terminated		2014-03-31	['Drug', 'Drug', 'Drug', 'Drug']	4	15	Pain	64	Actual	https://www.ncbi.nlm.nih.gov/pmc/articles/PMC7209815/		N/A		1			1		Partial: Discusses 2 trials with data for only 47/64 recruited patients in NCT02076893; the trial was featured as UTOTW https://blogs.bmj.com/bmj/2018/04/25/unreported-clinical-trial-of-the-week-pain-medicine-in-children-undergoing-tonsillectomy-nct02076893/	Only partially published	3
NCT02973360	2017-09-26	2018-09-26	2019-01-29	2019-01-01	Micelle BioPharma Inc		Industry	Phase 2	{"country": "United States"}	Unknown status		2017-03-02	['Drug', 'Drug']	5	17	Sickle Cell Disease	68	Actual	https://www.ncbi.nlm.nih.gov/pmc/articles/PMC6093734/		N/A		1					Sponsor company no longer exists; Partial: Trial divided in Part A and Part B, publication only covers Part A	Only partially published	3
NCT03613987	2019-04-26	2020-04-26	2018-08-13	2018-07-01	New York Medical College		Other	N/A	{"country": "United States"}	Unknown status		2018-04-26	['Device']	0.461538	0.576923	Bronchopulmonary Dysplasia	60	Anticipated	https://www.atsjournals.org/doi/abs/10.1164/ajrccm-conference.2019.199.1_MeetingAbstracts.A1891		N/A		1			1	0	Conference abstract: Preliminary data analysis with sample size of 15 (actual sample size:60), sponsor initially confirmed receipt of email but then did not provide salient info	Only partially published	3
NCT04560478	2020-02-10	2021-02-10	2020-09-17	2020-09-01	Texas A&M University		Other	N/A	{"country": "United States"}	Completed		2018-10-01	['Device', 'Device']	12	17	White Spot Lesion	40	Actual	https://oaktrust.library.tamu.edu/handle/1969.1/191631		N/A		1			1		Masters thesis	Only partially published	3
NCT02975999	2019-12-31	2020-12-31	2019-07-08	2019-07-01	Advocate Health Care		Other	Phase 2/Phase 3	{"country": "United States"}	Suspended		2016-12-31	['Drug', 'Drug']		7	Pleural Effusion, Single-ventricle	84	Anticipated			N/A			1		1	1	Sponsor claimed trial does not have to report results (see sponsor response)	Results completely unknown	4
NCT03141970	2020-10-31	2021-10-31	2020-09-06	2020-09-01	All India Institute of Medical Sciences, New Delhi, India		Other	Phase 3	{"country": ["India", "United States"]}	Unknown status	[{"agency": "NephCure Accelerating Cures Institute", "agency_class": "Other"}, {"agency": "University of Michigan", "agency_class": "Other"}, {"agency": "Department of Biotechnology, Government of India (funding agency)", "agency_class": "Other"}]	2015-07-01	['Drug']	1	4	Nephrotic Syndrome	170	Actual			N/A			1		1			Results completely unknown	4
NCT02754076	2020-06-24	2021-06-24	2020-08-04	2020-08-01	Allievex Corporation		Industry	Phase 1/Phase 2	{"country": ["Colombia", "Germany", "Spain", "Taiwan", "Turkey", "United Kingdom", "United States"]}	Completed		2016-04-30	['Drug']	1	10	Mucopolysaccharidosis Type IIIB	23	Actual			N/A			1		1			Results completely unknown	4
NCT03893045	2020-07-31	2021-07-31	2020-07-14	2020-07-01	AMAG Pharmaceuticals, Inc.		Industry	Phase 3	{"country": ["Lithuania", "Poland", "United States"]}	Unknown status		2019-09-18	['Drug', 'Drug']	2	17	Iron Deficiency Anemia	75	Anticipated			N/A			1		1			Results completely unknown	4
NCT02633969	2017-01-31	2018-01-31	2018-01-24	2018-01-01	Assertio Therapeutics	Originally Iroko Pharmaceuticals LLC, after M&A now Assertio Therapeutics (via Zyla Life Sciences)	Industry	Phase 2	{"country": "United States"}	Completed		2015-12-31	['Drug', 'Drug']	6	16	Postoperative Pain	30	Actual			N/A			1		1			Results completely unknown	4
NCT03917719	2020-10-26	2021-10-26	2020-11-19	2020-11-01	Astria Therapeutics	Originally Catabasis Pharmaceuticals, rebranded 2021 as Astria Therapeutics	Industry	Phase 3	{"country": ["Australia", "Canada", "Germany", "Sweden", "United Kingdom", "United States"]}	Terminated		2019-03-14	['Drug']	4	12	Duchenne Muscular Dystrophy	130	Actual			N/A			1		1			Results completely unknown	4
NCT03626701	2021-06-23	2022-06-23	2022-08-15	2022-08-01	Avita Medical		Industry	N/A	{"country": "United States"}	Active, not recruiting	{"agency": "Biomedical Advanced Research and Development Authority", "agency_class": "U.S. Fed"}	2020-03-03	['Device', 'Combination Product', 'Procedure']	1	16	Burns	19	Actual			N/A			1		1			Results completely unknown	4
NCT03480737	2021-01-30	2022-01-30	2019-11-12	2019-11-01	Bradley Hospital		Other	N/A	{"country": "United States"}	Unknown status	[{"agency": "Thrasher Research Fund", "agency_class": "Other"}, {"agency": "Rhode Island Foundation", "agency_class": "Other"}]	2019-11-01	['Device', 'Device', 'Device']	13	17	Attention Deficit Hyperactivity Disorder (ADHD)	25	Anticipated			N/A			1		1			Results completely unknown	4
NCT04083105	2021-07-11	2022-07-11	2019-09-05	2019-09-01	Children's Hospital Colorado		Other	Phase 4	{"country": "United States"}	Unknown status	{"agency": "University of Colorado, Denver", "agency_class": "Other"}	2019-07-12	['Drug', 'Drug']	3	8	Pain, Dental Anxiety	150	Anticipated			N/A			1		1			Results completely unknown	4
NCT04039490	2021-08-31	2022-08-31	2019-07-29	2019-07-01	Clear Guide Medical		Industry	N/A	US based sponsor	Unknown status	[{"agency": "National Institutes of Health (NIH)", "agency_class": "NIH"}, {"agency": "Children's National Research Institute", "agency_class": "Other"}]	2020-09-30	['Device']		17	Vessel Cannulations	60	Anticipated			N/A			1		1			Results completely unknown	4
NCT02544529	2017-06-30	2018-06-30	2015-09-07	2015-09-01	Conneticut Eye Consultants PC	Originally Danbury Eye Physicians & Surgeons, rebranded as Conneticut Eye Consultants PC	Other	Phase 4	{"country": "United States"}	Unknown status		2016-06-30	['Drug', 'Drug']	9	15	Myopia	33	Anticipated			N/A			1		1	1	Sponsor stated that trial was never initiated and that PI has died	Results completely unknown	4
NCT02013141	2021-03-31	2022-03-31	2022-02-01	2022-02-01	Cumberland Pharmaceuticals		Industry	Phase 4	{"country": "United States"}	Terminated		2014-12-31	['Drug']		17	Gram-Positive Bacterial Infections	22	Actual			N/A			1		1			Results completely unknown	4
NCT01796106	2018-10-31	2019-10-31	2018-10-25	2018-10-01	DMG Dental Material Gesellschaft mbH, Germany		Industry	N/A	{"country": "United States"}	Terminated		2015-03-31	['Device', 'Device']	6	13	Caries	12	Actual			N/A			1		1			Results completely unknown	4
NCT02045901	2017-03-31	2018-03-31	2021-11-22	2021-11-01	Duchesnay Inc.		Industry	Phase 4	{"country": "United States"}	Terminated	{"agency": "Premier Research Group plc", "agency_class": "Industry"}	2014-02-28	['Drug', 'Drug']	12	17	Morning Sickness	131	Actual			N/A			1		1			Results completely unknown	4
NCT04681027	2017-04-04	2018-04-04	2020-12-22	2020-12-01	Endo Pharmaceuticals		Industry	Phase 3	{"country": "United States"}	Suspended		2013-03-11	['Drug']	7	17	Chronic Pain, Postsurgical Pain	15	Actual			N/A			1		1			Results completely unknown	4
NCT03886727	2021-06-01	2022-06-01	2019-11-04	2019-11-01	Hacettepe University, Turkey [IIT]	IIT conducted at Hacettepe University (Turkey)	Other	N/A	{"country": "United States"}	Unknown status		2020-02-01	['Device', 'Device']	6	16	Dental Caries	50	Anticipated			N/A			1		1			Results completely unknown	4
NCT02699359	2017-06-30	2018-06-30	2019-10-29	2016-12-01	HeadSense Medical		Industry	N/A	{"country": "United States"}	Unknown status	{"agency": "Akron Children's Hospital", "agency_class": "Other"}	2015-05-31	['Device']	12	17	Brain Concussion, Brain Injuries	100	Anticipated			N/A			1				Sponsor company no longer exists	Results completely unknown	4
NCT03429400	2019-05-29	2020-05-29	2019-09-24	2019-09-01	Hikma	Originally West-Ward Pharmaceutical, following M&A now Hikma	Industry	Phase 3	{"country": "United States"}	Completed	{"agency": "Premier Research Group plc", "agency_class": "Industry"}	2018-04-17	['Drug']	2	17	Postoperative Pain	51	Actual			N/A			1		1			Results completely unknown	4
NCT03116737	2017-07-21	2018-07-21	2017-10-11	2017-10-01	Lachlan Pharma Holdings		Industry	Phase 3	{"country": "United States"}	Completed		2017-01-03	['Drug', 'Drug']	5	12	Pain, Acute Otitis Media	141	Actual			N/A			1				Sponsor company no longer exists	Results completely unknown	4
NCT02705729	2021-05-31	2022-05-31	2021-07-23	2021-07-01	Louisiana State University Health Sciences Center		Other	N/A	{"country": "United States"}	Completed	{"agency": "3M Oral Care", "agency_class": "Other"}	2016-08-03	['Device', 'Device']	12	17	Dental Caries	60	Actual			N/A			1		1			Results completely unknown	4
NCT03937869	2020-11-05	2021-11-05	2020-12-16	2020-12-01	Lupin Research Inc		Industry	Phase 4	{"country": "United States"}	Completed		2018-11-28	['Drug']	12	17	Bacterial Vaginoses	40	Actual	https://www.lupin.com/lupin-announces-fda-approval-of-supplemental-new-drug-application-for-solosec-secnidazole-in-adolescents-for-both-the-treatment-of-bacterial-vaginosis-in-females-and-trichomoniasis/		N/A			1		1		Press release	Results completely unknown	4
NCT01708707	2017-10-31	2018-10-31	2018-08-14	2018-03-01	Mednax Center for Research, Education, Quality and Safety		Other	Phase 2	{"country": "United States"}	Completed		2012-12-31	['Drug', 'Drug']		1	Neonatal Abstinence / Withdrawal Syndrome	29	Actual			N/A			1		1	1	Sponsor: "results were not published due to inadequate sample size (n=29)"	Results completely unknown	4
NCT02534077	2019-04-30	2020-04-30	2019-04-18	2019-04-01	Mednax Center for Research, Education, Quality and Safety		Other	Phase 3	{"country": "United States"}	Completed		2015-08-31	['Drug', 'Drug', 'Drug']		2	Total Parenteral Nutrition-induced Cholestasis	2	Actual			N/A			1		1	1	Sponsor states that results were not published due to "low sample size (n=14)"	Results completely unknown	4
NCT02604368	2020-12-31	2021-12-31	2019-01-30	2019-01-01	Micelle BioPharma Inc		Industry	Phase 3	US only in trial description	Unknown status		2019-03-31	['Drug', 'Drug']	5	17	Sickle Cell Disease	210	Anticipated			N/A			1				Sponsor company no longer exists	Results completely unknown	4
NCT03702686	2020-10-31	2021-10-31	2020-01-03	2020-01-01	Molex Ventures LLC		Industry	N/A	{"country": "United States"}	Suspended	{"agency": "University of Virginia", "agency_class": "Other"}	2018-10-03	['Device']		0.711538	Breastfeeding	40	Anticipated			N/A			1		1		Website contact form did not work, contacted on Twitter requesting email address 02 Nov & 15 Nov & 08 Dec, no response	Results completely unknown	4
NCT02793011	2019-06-27	2020-06-27	2020-09-09	2020-09-01	Nationwide Children's Hospital		Other	Phase 4	{"country": "United States"}	Completed	{"agency": "National Institute of General Medical Sciences (NIGMS)", "agency_class": "NIH"}	2016-06-30	['Drug', 'Drug']	4	17	Pediatric Post-tonsillectomy Pain	137	Actual			N/A			1		1			Results completely unknown	4
NCT04050384	2020-01-23	2021-01-23	2020-02-09	2020-02-01	Nationwide Children's Hospital [IIT]	IIT conducted at Nationwide Children's Hospital	Other	N/A	{"country": "United States"}	Completed		2018-11-13	['Device']	0.692308	1.07692	Pain	134	Actual			N/A			1		1			Results completely unknown	4
NCT01619488	2018-05-31	2019-05-31	2014-07-17	2014-07-01	Nemours Children’s Health [IIT]	IIT conducted at Nemours Children's Health	Other	Phase 3	{"country": "United States"}	Unknown status		2007-08-31	['Device']	14	17	Morbid Obesity	75	Anticipated			N/A			1		1	1	Sponsor flagged 4 publications but none of those reported prespecified primary or secondary outcomes	Results completely unknown	4
NCT01832896	2017-07-31	2018-07-31	2017-01-03	2017-01-01	NYU Langone Hospital—Long Island [IIT]	IIT conducted at Winthrop University Hospital, now renamed NYU Langone Hospital—Long Island	Other	Phase 2	{"country": "United States"}	Unknown status	{"agency": "Dyax Corp.", "agency_class": "Industry"}	2013-08-31	['Drug']	2	16	Hereditary Angioedema Types I and II	10	Anticipated			N/A			1		1			Results completely unknown	4
NCT04792034	2021-09-01	2022-09-01	2021-03-08	2021-03-01	Pharmaceutical Project Solutions, Inc.		Industry	Phase 4	US based sponsor	Not yet recruiting		2021-04-01	['Drug']	12	17	ENT Disorder	20	Anticipated			N/A			1				Unable to contact: emails bounced and online contact form did not work	Results completely unknown	4
NCT04040452	2020-12-31	2021-12-31	2019-07-31	2019-07-01	Phoenix Children's Hospital		Other	Phase 4	{"country": "United States"}	Unknown status		2019-09-30	['Drug']		4	Congenital Heart Disease	166	Anticipated			N/A			1		1			Results completely unknown	4
NCT04763694	2020-12-05	2021-12-05	2021-02-18	2021-02-01	State University of New York College of Optometry		Other	N/A	{"country": "United States"}	Completed		2018-10-01	['Device']	8	17	Myopia	10	Actual			N/A			1		1			Results completely unknown	4
NCT02618434	2019-11-30	2020-11-30	2019-11-27	2019-11-01	Supernus Pharmaceuticals, Inc.		Industry	Phase 3	{"country": "United States"}	Completed		2015-03-31	['Drug', 'Drug']	6	12	Attention Deficit Hyperactivity Disorder (ADHD)	297	Actual	https://seekingalpha.com/news/3545617-supernus-pharmas-spnminus-810-trial-not-meet-primary-endpoint		N/A			1		1		Blog post	Results completely unknown	4
NCT02691182	2020-04-30	2021-04-30	2020-10-19	2020-10-01	Supernus Pharmaceuticals, Inc.		Industry	Phase 3	{"country": "United States"}	Completed		2016-03-31	['Drug']	6	12	Attention Deficit Hyperactivity Disorder (ADHD)	491	Actual			N/A			1		1			Results completely unknown	4
NCT03597503	2020-01-22	2021-01-22	2020-10-19	2020-10-01	Supernus Pharmaceuticals, Inc.		Industry	Phase 3	{"country": "United States"}	Terminated		2018-07-31	['Drug', 'Drug']	12	17	Attention Deficit Hyperactivity Disorder (ADHD)	186	Actual			N/A			1		1			Results completely unknown	4
NCT02702505	2017-12-31	2018-12-31	2016-03-07	2016-03-01	Texas A & M University Baylor College Of Dentistry		Other	Phase 4	{"country": "United States"}	Unknown status		2014-11-30	['Biological', 'Other']	2	8	Reversible Pulpitis, Dental Pulp Diseases	50	Actual			N/A			1		1			Results completely unknown	4
NCT03915587	2021-08-31	2022-08-31	2021-02-08	2021-02-01	University of Colorado, Denver		Other	N/A	{"country": "United States"}	Recruiting		2019-04-08	['Device']		2	Hypovolemia, Craniosynostoses	30	Anticipated			N/A			1		1	0	Initially confirmed receipt of email but then did not provide salient info	Results completely unknown	4
NCT02246751	2020-03-30	2021-03-30	2020-09-04	2020-09-01	University of Hartford		Other	N/A	{"country": "United States"}	Completed		2014-09-30	['Device']	2	12	Cerebral Palsy	10	Actual			N/A			1		1			Results completely unknown	4
NCT03374982	2018-04-03	2019-04-03	2018-10-02	2018-10-01	University of Nebraska		Other	N/A	{"country": "United States"}	Unknown status		2018-02-19	['Device']	5	11	Pain	38	Anticipated			N/A			1		1	1	Sponsor stated that PI has left university and that sponsor is following up	Results completely unknown	4
NCT02506049	2020-08-15	2021-08-15	2020-11-11	2019-01-01	University of Tennessee		Other	N/A	{"country": "United States"}	Completed	{"agency": "Regional Medical Center, Regional One Health", "agency_class": "Other"}	2010-04-30	['Device']	0.307692	0.519231	Twin to Twin Transfusion Syndrome	1	Actual			N/A			1		1			Results completely unknown	4
NCT02623504	2021-01-31	2022-01-31	2016-10-31	2016-10-01	Validus Pharmaceuticals		Industry	Phase 4	{"country": "United States"}	Unknown status		2016-01-31	['Drug', 'Drug']	10	17	Bipolar Disorder	150	Anticipated			N/A			1		1			Results completely unknown	4
NCT02524249	2019-06-30	2020-06-30	2022-04-25	2019-06-01	Wayne State University		Other	N/A	{"country": "United States"}	Terminated	{"agency": "The Gerber Foundation", "agency_class": "Other"}	2015-09-30	['Drug', 'Drug']		0.0769231	Bronchopulmonary Dysplasia, Apnea of Prematurity	110	Actual			N/A			1		1	1	Sponsor has contacted PI who has "committed to submitting pertinent information" to the registry	Results completely unknown	4
NCT04149808	2021-09-01	2022-09-01	2019-10-31	2019-10-01	Wayne State University		Other	N/A	{"country": "United States"}	Unknown status		2019-11-01	['Device', 'Device']	7	17	Second-degree Burn	10	Anticipated			N/A			1		1	1	Sponsor stated that this trial never started and that the PI will update the registry accordingly (no update as of 21/12/2022)	Results completely unknown	4
